# CSF proteomic analysis of semorinemab Ph2 trials in prodromal-to-mild (Tauriel) and mild-to-moderate (Lauriet) Alzheimer’s disease identifies distinct trial cell-type specific proteomic signatures

**DOI:** 10.1101/2024.04.11.24305670

**Authors:** Alyaa M. Abdel-Haleem, Ellen Casavant, Balazs Toth, Edmond Teng, Cecilia Monteiro, Nikhil J. Pandya, Casper C. Hoogenraad, Brad A. Friedman, Felix L. Yeh, Veronica G. Anania, Gloriia Novikova

## Abstract

Targeting of tau pathology has long been proposed as a potential therapeutic strategy for Alzheimer’s disease (AD). Semorinemab is a humanized IgG4 monoclonal antibody that binds to all known isoforms of full-length tau with high affinity and specificity. Semorinemab’s safety and efficacy have been studied in two Phase 2 randomized, double-blind, placebo-controlled, parallel-group clinical trials: Tauriel (prodromal-to-mild AD; NCT03289143) and Lauriet (mild-to-moderate AD; NCT03828747). CSF was collected from a subset of patients at baseline and after 49 or 73 weeks in Tauriel and baseline and after 49 or 61 weeks in Lauriet. We generated a large proteomics dataset, using more than 250 cerebrospinal fluid (CSF) samples and detecting more than 3500 proteins, to investigate the effects of semorinemab in each trial. Treatment-induced proteomic signatures were defined for each study as a set of proteins significantly elevated in the treatment arm in the respective study. Integration of the corresponding gene signatures with two independent brain single-nucleus RNA-seq datasets from AD and healthy aged controls revealed that Lauriet signature genes were enriched in microglial cells, while Tauriel signature genes were more broadly expressed across major brain cell types. Furthermore, the Lauriet trial gene signature was significantly upregulated in microglia from AD patients as compared to non-demented controls. The elevation of proteins such as CHI3L1 and GPNMB with treatment suggested an activated glial state. Taken together, this study utilizes a large CSF clinical proteomics dataset to assess the pharmacodynamic response of semorinemab and contributes to our understanding of how an anti-tau antibody influences disease-relevant pathophysiology in AD.
