## Supplemental Table 1 for "CSF proteomic analysis of semorinemab Ph2 trials in prodromal-to-mild (Tauriel) and mild-to-moderate (Lauriet) Alzheimer’s disease identifies distinct trial cell-type specific proteomic signatures": SuppTable1.v2.xlsx

### Sheet: baseline+follow-up
	Tauriel		Lauriet
	Baseline	Follow-up	Baseline	Follow-up
	n=81	n=47	n=74	n=53
Age, y	70 ± 7	69 ± 7	71 ± 8	71 ± 8
Education (% > High school degree)	75	74	70	64
MMSE score	24 ± 3	22 ± 5	18 ± 2	15 ± 4
Sex	F: 43 (53%)	F: 25 (53%)	F: 45 (61%)	F: 36 (68%)
	M: 38 (47%)	M: 22 (47%)	M: 29 (39%)	M: 17 (32%)
APOEɛ4 carrier	+: 56 (69%)	29 (62%)	+: 44 (59%)	33 ( 62%)
ADAS-Cog11 score			23 ± 6	29 ± 9
ADAS-Cog13 score	27 ± 8	30 ± 11
CDR-SB score	4 ± 2	5 ± 3	6 ± 2	8 ± 3
ADCS-ADL score	67 ± 9	63 ± 11	61 ± 8	54 ± 13
[18F] tau PET GTP1 WCG SUVR (GTPWCG)	1.242 ± 0	1.233 ± 0	1.38 ± 0	1.401 ± 0
